# Variations in Non-Pharmaceutical Interventions by State Correlate with COVID-19 Disease Outcomes

**DOI:** 10.1101/2021.07.28.21261286

**Authors:** Annika J. Avery, Jiayi Wang, Xinyu Ma, Qingkai Pan, Elizabeth E. McGrady, Zongyuan Yuan, Yuqing Liang, Rebecca Nugent, Seema S. Lakdawala

## Abstract

The COVID-19 pandemic highlighted the lack of understanding around effective public health interventions to curtail the spread of an emerging respiratory virus. Here, we examined the public health approaches implemented by each state to limit the spread and burden of COVID-19. Our analysis revealed that stronger statewide interventions positively correlated with fewer COVID-19 deaths, but some neighboring states with distinct intervention strategies had similar SARS-CoV-2 case trajectories. Additionally, more than two weeks is needed to observe an impact on SARS-CoV-2 cases after an intervention is implemented. These data provide a critical framework to inform future interventions during emerging pandemics.
