## Supplementary material for "Variations in Non-Pharmaceutical Interventions by State Correlate with COVID-19 Disease Outcomes": Table S3

### Sheet: data
							Sources - Data accessed on Feb 17, 2021
STATE	TIME_FIND_RESTRICTIONS	TIME_FIND_STvCNTY	ST_ISSUED_CNTY_ODR	CNTY/CITY_ISSUED_CNTY/CITY_ODR	ST_ODR_CTRL_TO_CNTY	SUPERB_SITE_NAV	COMMENTS	SOURCE1	SOURCE2	SOURCE3	SOURCE4	SOURCE5	SOURCE6	SOURCE7
ALABAMA	1.58	3.4	1	1	0	0	Alabama has archives of past updates to county risk categories going back to 6/30. Not sure if they go back further though, or if the risk categories have enforceable restrictions or if just recommendations. Jefferson County issuing additional restrictions 5/25/20. Can view the current status of the 67 counties. Risk categories: Low, moderate, high and very high	https://www.alabamapublichealth.gov/covid19/guidance.html	https://www.npr.org/2020/05/25/861909537/alabama-county-takes-a-more-cautious-approach-as-the-state-relaxes-restrictions
ALASKA	5.17	0.38	0	1	0	0	Individual boroughs (they don't have counties) have implemented their own restrictions. The main page lacks any space where they show restrictions, although they do have health orders which are listed.	https://covid19.alaska.gov/health-order/	https://covid19.alaska.gov/local-borough-resources/
ARIZONA	1.44	3.46	0	1	0	0	Maricopa county mask requirement on 6/19/20. However, for the most part there appears to be no state orders implementing restrictions on some counties over others. The executive orders were relatively easy to find on the department of health website, however, finding it in the search engine was difficult (tourism goverment sites were first results) and then had to navigate to the covid homepage w…	https://www.azdhs.gov/	https://www.maricopa.gov/CivicAlerts.aspx?AID=1782	https://www.azcounties.org/277/County-Response-Action	https://www.azdhs.gov/preparedness/epidemiology-disease-control/infectious-disease-epidemiology/index.php#novel-coronavirus-home
ARKANSAS	0.08	9.2	0	1	0	0	State website doesn't have much detail. Could not find any information suggesting that restrictions were issued by the state to specific counties, however, did find that Little Rock AR issued their own local restrictions.	https://www.healthy.arkansas.gov/programs-services/topics/covid-19-health-guidances	https://www.littlerock.gov/city-administration/mayors-office/covid-19-information/emergency-proclamations/
CALIFORNIA	0.05	0.05	1	1	0	1	State issued county level restrictions and well designed interactive portal. As soon as enter covid website have the option to view individual county covid websites or check the county's tier status with the blueprint for a safer economy plan. In the blueprint can type county then type activity to see if open or not. For more general information can check the industry guidance page.	https://covid19.ca.gov/safer-economy/	https://covid19.ca.gov/industry-guidance/		https://covid-19.acgov.org/sip.page?
COLORADO	0.05	0.07	1	1	0	1	State issued county level restrictions and had a well designed interactive portal. Denver CO implemented a face covering mandate that is even more restrictive than the mask mandate issued by the state. Website navigation is excellent. Can find county restrictions and level very quickly using the status dial.	https://covid19.colorado.gov/data/covid-19-dial-dashboard	https://covid19.colorado.gov/	https://covid19.colorado.gov/public-health-executive-orders	https://www.denvergov.org/Government/COVID-19-Information/Public-Orders-Response/Public-Orders
CONNECTICUT	0.05	3.4	0	1	0	1	Orders for entire state. CT has latest guidance page which tells which sectors are open closed, or partially open.	https://portal.ct.gov/coronavirus	https://portal.ct.gov/Coronavirus/Covid-19-Knowledge-Base/Latest-Guidance	https://portal.ct.gov/DECD/Content/Coronavirus-Business-Recovery/Sector-Rules-and-Certification-for-Reopen	https://covid19.newhavenct.gov/pages/guidance-documents-resources
DELAWARE	0.05	0.4	0	0	0	1	Orders for entire state except for some bar closures in beach towns. On main home page scroll towards the bottom to click on current restrictions menu items link. Can then view all latest restrictions.	https://coronavirus.delaware.gov/	https://governor.delaware.gov/health-soe/twenty-seventh-modification-state-of-emergency-declaration/
DISTRICT OF COLUMBIA	0.05	0.05	0	0	0	1	DC is so small that orders are for entire district. Website naivigation is simple and it's easy to find NPI restriction information.	https://coronavirus.dc.gov/	https://coronavirus.dc.gov/healthguidance	https://coronavirus.dc.gov/phasetwo
FLORIDA	0.47	4.3	1	1	1	0	Certain counties have more restrictions, ordered by the state. For example phase 2 began in all counties except for Miami-Dade, Broward and palm Beach on June 5, 2020. Also, the website states that local goverments can have more restrictions than those that are state issued. This is true for Miami-Dade county and the city of Miami, it had its open reopening plan with more restrictive orders. The …	https://floridahealthcovid19.gov/plan-for-floridas-recovery/	https://floridahealthcovid19.gov/news/	https://www.miamigov.com/Government/Stand-Up-Miami-Covid-and-Recovery	https://www.miamigov.com/Government/Stand-Up-Miami-Covid-and-Recovery/Reopening-City-Service-Updates
GEORGIA	3.31	17.36	0	1	1	0	Finding the restrictions was difficult. Had to go to information for businesses and employers to get to the guidelines for businesses page to learn about restrictions. A link to a FAQ page within the business restriction page led to the option to pick certain sectors, however, upon clicking on them, was led back to business page. Certain counties and cities implemented their own restrictions. Exa…	https://georgia.gov/covid-19-coronavirus-georgia	https://www.georgia.org/covid19bizguide	https://www.georgia.org/covidfaq	https://dph.georgia.gov/covid-19-materials-and-resources
HAWAII	10.24	6.12	1	1	0	0	Restrictions aimed at counties and cities from both state and local goverments. It was hard to get to a page with reopening statuses. Could get to through recovery navigator tab in covid pop up on the home page, however, I missed it my first time and went to the dpartment of health instead. From there ended up on a seperate covid 19 portal page. Went into life &work tab, clicked on safe gathering…	https://recoverynavigator.hawaii.gov/	https://hiema-hub.hawaii.gov/pages/additional-resources	https://hawaiicovid19.com/safe-gatherings/
IDAHO	1.42	9.37	0	1	0	1	State implements restrictions at a whole, however, local goverments have implemented restrictions as well. These local restrictions have been displayed in a map on oneIdaho state government website. Overall, the website is easy to use and find information on restrictions/reopenings. Main idaho covid page has clearly labeled links to guidelines and reopening stages via the rebound.idaho website li…	https://coronavirus.idaho.gov/	https://rebound.idaho.gov/	https://rebound.idaho.gov/stages-of-reopening/	https://one.idaho.gov/stages-by-county-map/
ILLINOIS	0.2	0.2	1	1	0	1	Illinois took a regional (multiple counties in every region) approach to reopening with regional orderes carried out by state government. The website was easy to navigate. Restore Illinois tab made it quick and easy to find the regional criteria and the current phases of all regions including restrictions and reopenings.	https://coronavirus.illinois.gov/s/	https://coronavirus.illinois.gov/s/restore-illinois-regional-dashboard	https://coronavirus.illinois.gov/s/restore-illinois-introduction	https://coronavirus.illinois.gov/s/restore-illinois-mitigation-plan	https://www.chicago.gov/city/en/sites/covid-19/home/health-orders.html
INDIANA	10.2	7.26	1	1	1	0	State transitioned to county based measures on 11/15/2020. Metrics are in a pdf download which was found with slight difficulty. However, don't think I began looking in the right place at beginning. Risk levels with restrictions/reopenings are in the pdf. The county current level is in the dashboard of the home page. Counties must have equally or more restrictive orders than the state goverment o…	https://www.coronavirus.in.gov/	https://www.coronavirus.in.gov/2393.htm	https://bloomington.in.gov/covid-19
IOWA	6.45	9.02	1	1	0	0	Gov forbids local goverments from implementing their own restrictions, however, some do anyway. Main covid website lacks simple easy to read restrictions/reopening information. Have to go through proclamations individually or go onto governor page and read through executive orders. Very hard for a lay person to find any restrictions/reopening information.	https://coronavirus.iowa.gov/	https://coronavirus.iowa.gov/pages/guidance	https://coronavirus.iowa.gov/pages/proclamations	https://governor.iowa.gov/newsroom-view
KANSAS	9.08	12.11	1	1	1	0	State government creates recommendations for counties to order or enforce on their own with encouragement from state gov. On 7/2/20 gov issued EO 20-52 which required masks/face coverings in public spaces, however, many counties excercised their temporary authority under K.S.A 48-925(h) to "opt-out" of statewide public health executive orders and opt out of EO 20-52. Some local goverments chose t…	https://www.coronavirus.kdheks.gov/255/Plan-to-Reopen-FAQs	https://kdem.maps.arcgis.com/apps/opsdashboard/index.html#/24011ba92bdf400d975228148aea547b
KENTUCKY	2.15	6.45	1	1	0	0	State at whole implements, however, counties in the "red" zone can choose to follow stricter recommendations set by the state government. Louisville, KY seems to have been implemeting their own orders (ex. 09/29/20 EO 2020-18)	https://govstatus.egov.com/ky-healthy-at-work	https://governor.ky.gov/covid19	https://govstatus.egov.com/kycovid19	https://kygeonet.maps.arcgis.com/apps/opsdashboard/index.html#/543ac64bc40445918cf8bc34dc40e334	https://louisvilleky.gov/government/louisville-covid-19-resource-center/covid-19-response-guidance
LOUISIANA	1.06	7.35	1	1	0	0	State at whole implements, however, some parishes have some restrictions of their own. Example: Jefferson Parish.	https://gov.louisiana.gov/coronavirus/	https://gov.louisiana.gov/page/can-this-business-open	https://coronavirus.la.gov/	https://ldh.la.gov/coronavirus/	https://gov.louisiana.gov/index.cfm/newsroom/detail/2957	https://www.visitjeffersonparish.com/about-us/jefferson-parish-coronavirus-preparedness/
MAINE	6.35	6.35	1	1	0	0	State at a whole implements, however, in reopening, some phases excluded loosening restrictive measures in certain counties with high transmission or in urban areas. Portland implements its own restrictions that are more stingent than the state ones. Website seemed that it was going to be good at relaying information, however, it was hard to find information on current restrictions/reopening.	https://www.maine.gov/covid19/timeline	https://www.maine.gov/governor/mills/official_documents	https://www.maine.gov/covid19/	https://www.maine.gov/covid19/restartingmaine/keepmainehealthy	https://www.portlandmaine.gov/2582/COVID-19-Information	https://www.staythecourse.me/
MARYLAND	3.34	7.15	0	1	0	0	State at a whole implements, however, some MD counties implemented their own restrictions. Ex: Montgomery County, MD had own reopening portal and restrictions separate from the state government.	https://governor.maryland.gov/coronavirus/	https://governor.maryland.gov/covid-19-pandemic-orders-and-guidance/	https://www.montgomerycountymd.gov/covid19/	https://www.montgomerycountymd.gov/covid19/orders.html
MASSACHUSETTS	4.13	5.04	1	1	0	0	State at whole implements, and state began community based reopening on 10/05/20 which allowed some communities to enter step 2 of phase 3 before others. This approach of community reopening has continued. Boston implements restrictions more stringent that those issued by the state outlined in their reopening plan. The website navigation was fair, getting to the sector specific reopening was chal…	https://www.mass.gov/resource/reopening-sector-specific-protocols-and-best-practices	https://www.mass.gov/info-details/reopening-massachusetts	https://www.mass.gov/info-details/covid-19-updates-and-information	https://www.mass.gov/info-details/reopening-when-can-my-business-reopen#overview-of-four-phase-approach-	https://www.boston.gov/health-and-human-services/covid-19-reopening-city-boston	https://www.boston.gov/news/coronavirus-disease-covid-19-boston
MICHIGAN	2.1	4.3	0	1	0	1	State at a whole implements, however, they displayed on their webpage that more restrictive guidelines are in place in some localities. Went to MI safe start tab. All the current restrictions are under the public guidance tab. Very clear information regarding the current restrictions, enjoyed the friendly, yet informative way that they used to display the information, but had to scroll to see (an…	https://www.michigan.gov/coronavirus/	https://www.michigan.gov/coronavirus/0,9753,7-406-100467_100913---,00.html		https://www.michigan.gov/coronavirus/0,9753,7-406-98178_98455-533660--,00.html	https://www.michigan.gov/mdhhs/0,5885,7-339-73970_5461_74040---,00.html
MINNESOTA	1.04	4	0	0	0	1	State at a whole implements. MN restrictions apply to whole state. Haven't found evidence of individual counties/localites differing from state issued guidance. State navigation very easy and intuitive, quickly found sector specific guidance, reopening strategies and restrictions.	https://mn.gov/covid19/	https://mn.gov/covid19/stay-safe/stay-safe-plan/index.jsp	https://staysafe.mn.gov/individuals-families/index.jsp	https://staysafe.mn.gov/
MISSISSIPPI	2.42	5.12	0	1	0	0	State at a whole implements. Some local goverments implemented their own restrictions. See site link in source 4.Website navigation is fair, however, navigating to restrictions was very unintuitive. To get to went from coronavirus home page to public resources/public prepardness resources in there clicked on guidance and preventive steps. This took me to MS DPH Preventing COVID-19 recommendations…	https://www.coronavirus.ms.gov/	https://www.coronavirus.ms.gov/2020-06/executive-order-1525-replaces-safe-return-order-and-its-amendments	https://msdh.ms.gov/msdhsite/_static/14,21866,420.html	https://www.msema.org/news/city-and-county-shutdowns-due-to-covid-19/
MISSOURI	6.22	6.22	0	1	1	0	State at a whole implemented, however, now the state doesn't have any active mandatory orders. Although it does have some recommendations for counties with high transmission. The state acknowledged that local goverments can have their own restrictions more or equally restrictive than the state restrictions if they choose to. Many localities chose to have their own restrictions. Website navigaton …	https://governor.mo.gov/show-me-strong-recovery-plan-guidance-and-frequently-asked-questions	https://showmestrong.mo.gov/	https://showmestrong.mo.gov/faq/	https://health.mo.gov/living/healthcondiseases/communicable/novel-coronavirus/statewide-orders.php	https://www.arcgis.com/apps/opsdashboard/index.html#/59135fbe6eb24581b8d5dd78964ec1e4
MONTANA	2.41	7.18	0	1	0	0	State at a whole implements. Some local goverments had their own restrictions acccording to MT DPHHS. Website navigation is fair, however, have to find restrictions on the covid joint information center page, and on this page have to read through all executive orders. FAQ page does not yet have any content.	https://covid19.mt.gov/	https://covid19.mt.gov/Joint-Information-Center	https://covid19.mt.gov/Masks-And-Face-Coverings	https://dphhs.mt.gov/publichealth/FCSS/ConsumerComplaintForm	https://montana.maps.arcgis.com/apps/MapSeries/index.html?appid=7c34f3412536439491adcc2103421d4b	https://dphhs.mt.gov/publichealth/FCSS/countytribalhealthdepts
NEBRASKA	0.43	3.3	1	1	0	0	State at a whole implements as well as the state implementing orders for specific counties via directed health measures. Website was realatively easy to navigate, however, have to read through the reopening, restrictions, orders and guidance as downloadable pdfs. Overall website navigation pretty intuitive. Local orders were found in directed health measures tab.	https://dhhs.ne.gov/pages/coronavirus.aspx	https://dhhs.ne.gov/Pages/COVID-19-Nebraska-Guidance-Documents.aspx	https://dhhs.ne.gov/Pages/COVID-19-Directed-Health-Measures.aspx	https://dhhs.ne.gov/Pages/Local-Health-Departments.aspx	https://dhhs.ne.gov/Pages/COVID-19-Protect-Yourself-and-Others.aspx
NEVADA	2.29	9.09	1	1	1	0	So far the state at a whole has been implementing restrictions, however, the state is transitioning to individual counties enforcing the orders as stated in the new roadmap to recovery plans from Feb 1 2021. Website navigation was fairly easy. Thought that the page labeled as county reopening staus would be helpful, however, just linked to COVID task force assessments. Individual counties have to…	https://nvhealthresponse.nv.gov/	https://nvhealthresponse.nv.gov/state-information/governor-directives-and-declarations/	https://nvhealthresponse.nv.gov/state-information/covid-task-force-assessments/
NEW HAMPSHIRE	0.45	19.32	1	1	0	0	State at a whole implements restrictions, however, in some instances during phased reopening certain counties were allowed to reopen faster than others (ex. 6/15/20). Additionally, some counties and cities in the state implemented their own mask/face covering restrictions due to lack of restrictions from governor during the summer and early fall.	https://www.nh.gov/covid19/	https://www.covidguidance.nh.gov/	https://www.nhpr.org/post/covid-map-which-new-hampshire-towns-require-masks#stream/0	https://www.governor.nh.gov/news-and-media?category=Executive%20Order
NEW JERSEY	0.33	1.58	0	0	0	1	State at a whole implements restrictions, no evidence of differences between counties, which makes sense since the gov implemented restrictions timely and at a stringent degree. Additionally NJ is a small state land area wise with a high population density. Website navigation is excellent, extremely intuitive and informative. Found NJ COVID-19 site the easiest to navigate out of the entire countr…	https://covid19.nj.gov/	https://covid19.nj.gov/pages/safe	https://covid19.nj.gov/pages/safetystandards
NEW MEXICO	1.33	1.33	1	1	0	1	State at a whole implemented restrictions, however, the state transitioned to state orders implemented at individual county levels . Now the state is following a green, yellow and red appraoch with cases and restrictions. Albuquerque, NM has own reopening plan. Site navigation is very easy, was able to quickly find out information about the restrictions for each phase (represented by the county c…	https://cv.nmhealth.org/	https://cv.nmhealth.org/public-health-orders-and-executive-orders/	https://cv.nmhealth.org/public-health-orders-and-executive-orders/red-to-green/	https://cvprovider.nmhealth.org/public-dashboard.html	https://cv.nmhealth.org/public-health-orders-and-executive-orders/essential-business-details/	https://cv.nmhealth.org/public-health-orders-and-executive-orders/frequently-asked-questions/	https://www.cabq.gov/coronavirus-information
NEW YORK	6.33	6.33	1	0	0	0	State at a whole implemented restrictions, however, the state transitioned to state orders implemented at regional levels and then further moved to restrictions based on cluster zones. NY forward site has restrictions/reopening for reopening various sectors in four phases. They also have overall state guidelines, NYC specific guidelines, and cluster specific guidelines. Website navigation is good…	https://forward.ny.gov/	https://forward.ny.gov/micro-cluster-strategy	https://forward.ny.gov/reopening-what-you-need-know	https://forward.ny.gov/cluster-action-initiative	https://coronavirus.health.ny.gov/travel-large-gatherings-and-quarantines#quarantines	https://coronavirus.health.ny.gov/home
NORTH CAROLINA	0.55	4.55	1	1	0	0	State at a whole implements restrictions, however, state gives counties a risk level, under which are county level restrictions. These county risk levels are assigned in the county alert system and updated every other week. Counties with higher risk levels can choose to issue thir own even more restrictive orders based upon the states recommendated additional restriction guidelines. Website navig…	https://www.nc.gov/covid19	https://www.nc.gov/covid-19/staying-ahead-curve	https://covid19.ncdhhs.gov/dashboard/county-alert-system	https://covid19.ncdhhs.gov/dashboard/outbreaks-and-clusters
NORTH DAKOTA	0.56	3.5	1	1	0	0	State at a whole implemented restrictions, however, transitioned to state issuing county restrictions in their ND smart restart plan. Website was fairly easy to navigate, navigating to ND smart restart was easy via a link on the covid homepage of the ND health department. Industry specifc guidance was easy to download as a pdf. The city of Fargo had a mask mandate as well as other cities around N…	https://www.health.nd.gov/diseases-conditions/coronavirus	https://www.health.nd.gov/healthmetrics	https://ndresponse.gov/covid-19-resources/covid-19-business-and-employer-resources/nd-smart-restart/nd-smart-restart-protocols	https://ndresponse.gov/covid-19-resources	https://www.inforum.com/news/government-and-politics/6856698-Fargo-city-commission-reaffirms-mask-mandate	https://www.thedickinsonpress.com/news/government-and-politics/6846684-As-statewide-mandate-expires-North-Dakota-cities-hang-onto-mask-requirements
OHIO	1.15	9.55	0	1	1	1	State at whole implements orders which apply to state at a whole. However, county risk map released by the state gives metrics providing where counties should exercise increased cautionary actions. State encourages local goverments to order additional restrictions if they deem necessary. Some cities issue their own restrictions (example: Cleveland issued a stay at home order) . Website navigation…	https://coronavirus.ohio.gov/wps/portal/gov/covid-19/home	https://coronavirus.ohio.gov/wps/portal/gov/covid-19/responsible-restart-ohio	https://coronavirus.ohio.gov/wps/portal/gov/covid-19/resources/news-releases-news-you-can-use	https://coronavirus.ohio.gov/wps/portal/gov/covid-19/resources/news-releases-news-you-can-use/covid-19-update-12-10-20	https://coronavirus.ohio.gov/wps/portal/gov/covid-19/public-health-advisory-system/	https://www.thisiscleveland.com/travel-update/faqs
OKLAHOMA	3.25	3.25	1	1	0	0	State at a whole implemented orders until July when the state began issuing county level restrictions. County level restrictions according to risk level: new normal, low, moderate and high. Restrictions are assigned to each risk level and counties are revaluated weekly. Restrictions for each risk level had to be downloaded as pdfs before reading through. Oklahoma city implemeted their own restric…	https://oklahoma.gov/covid19.html	https://oklahoma.gov/covid19/covid-19-alert-system.html	https://oklahoma.gov/covid19/covid-19-alert-system/public-health-advisory.html	https://www.okc.gov/residents/prepare-okc/know-what-to-do/covid-19-coronavirus-in-okc/covid-19-emergency-restrictions-in-oklahoma-city	https://www.okc.gov/residents/prepare-okc/know-what-to-do/epidemics-and-pandemics
OREGON	0.09	0.09	1	0	0	1	State issues county level restrictions. State has been doing so since Spring of 2020. Very transparent in what each county needs to be doing. Should go back and get the press releases of the individual order for each county. Website navigation is fantastic, right on homepage is the ability to check an individual county and a business sector to see what restrictions exist.	https://coronavirus.oregon.gov/Pages/default.aspx	https://coronavirus.oregon.gov/Pages/living-with-covid-19.aspx#countystatus
PENNSYLVANIA	0.57	0.57	1	1	1	1	State began reopening by the state issuing county level orders. However, the state transitioned to a whole state implemented restrictions approach. Gov. Wolf supports local goverments that choose to have additional restrictions. (As of 11/16: Philadelphia. As of 12/4: Allegheny, Delaware and Philadelphia Counties had their own additional restrictions). Website navigation is fair. Easy to find the…	https://www.pa.gov/guides/responding-to-covid-19/	https://www.pa.gov/guides/responding-to-covid-19/#COVIDMitigationinPennsylvania
RHODE ISLAND	0.5	0.5	1	1	0	1	State at a whole implements orders. Some evidence of individual county or city orders (example: Providence), although it seems that local goverments are closely following state guidance and recommendations. Website navigation is easy once get to reopeningRI website. In reopening RI the homepage has the restrictions front and center, then a tab allows for navigation to specific sectors.	https://covid.ri.gov/	https://reopeningri.com/	https://reopeningri.com/restaurants	https://www.providenceri.gov/pema/faqs-covid-19/	https://www.providenceri.gov/mayor/executive-orders-covid-19/
SOUTH CAROLINA	5.58	3.2	0	1	1	0	State at whole implements orders, however state encourages counties to issue their own restrictions and local face mask orders. Website navigation is good, however, getting to accelerate SC website took a few minutes. Had to look around for a bit first.	https://scdhec.gov/covid19	https://www.stayscstrong.com/	https://scemd.maps.arcgis.com/apps/opsdashboard/index.html#/83d7888fef084a89b7677e76e35cf928	https://accelerate.sc.gov/
SOUTH DAKOTA	0.38	3.13	0	1	0	0	State at whole implements orders, however, there weren't any orders being implemented, just some recommendations, therefore, some counties and cities issued their own orders. Example being a mask mandate by Sioux Falls city government officials. Website navigation was fine, it was clear that there are no clear guidelines. The only guideline documentation is all suggestive recommendations as SD "B…	https://covid.sd.gov/	https://www.siouxfalls.org/covid19/Face-covering-faq
TENNESSEE	5.55	6.18	0	1	0	0	State at a whole implemented restrictions/reopening guidelines/orders. However, the state has mostly reopened and while I found guidance for reopening, it did not clearly state if it was enforcable or not. Certain cities/counties throughout the state implemented their own restrictions, orders and guidance for reopening. Example: Nashville and Davidson County implemented mask mandates on 6/29/2020…	https://covid19.tn.gov/	https://www.tn.gov/health/cedep/ncov/community-guidance.html	https://covid19.tn.gov/data/dashboards/?County=Bedford	https://www.visitmusiccity.com/covid-19-information	https://www.asafenashville.org/updates/dr-michael-caldwell-issues-public-health-order-requiring-use-of-facial-coverings/	https://www.asafenashville.org/roadmap-for-reopening-nashville-phase-3-guidance-and-resources/
TEXAS	0.34	4.05	1	1	0	0	State at whole implemented restrictions/reopening orders. However, effective 10/14/2020, some counties with % positive cases below a certain threshold could increase occupancy limits and in some counties officials could file to reopen bars. Some cities/counties such as Austin/Travis County implemented their own local restrictions and reopening plan for a more restrictive approach to controlling t…	https://www.dshs.state.tx.us/coronavirus/default.aspx	https://www.dshs.state.tx.us/coronavirus/opentexas.aspx#execorders	https://www.dshs.state.tx.us/coronavirus/execorders.aspx	https://open.texas.gov/	https://www.dshs.texas.gov/regions/default.shtm	https://www.austintexas.gov/department/covid-19-information/orders-rules
UTAH	1.06	1.06	1	1	0	0	State at a whole implements restrictions and reopening orders. However, the state has been issuing county-level orders to reopen counties based on their risk level. Different risk levels correspond to varying degrees of restrictions. While most counties and cities seem to be following state guidelines, salt lake city had their own mask requirement back at the end of June 2020. Overall website nav…	https://coronavirus.utah.gov/#	https://coronavirus.utah.gov/utah-health-guidance-levels/	https://www.wvc-ut.gov/1787/COVID-19	https://coronavirus.utah.gov/special-orders/	https://storymaps.arcgis.com/stories/cabf07b39a6046ee992f1630949a7c80
VERMONT	9.44	12.26	0	1	0	0	State at a whole implements orders. Seems that all localities follow state guidelines. Some localities adopted face mask requirements prior to state adoption on 8/1/20 (ex: Burlington). Website navigation is very poor, was incredibly difficult and frustrating to find restrictions. Had to click on many links before finally finding restrictions on the agency of commerce and community development pa…	https://www.healthvermont.gov/covid-19	https://apps.health.vermont.gov/COVID/faq/	https://accd.vermont.gov/news/update-new-work-safe-additions-be-smart-stay-safe-order#restaurants-catering-food-service-and-bars	https://accd.vermont.gov/news/update-new-work-safe-additions-be-smart-stay-safe-order	https://www.burlingtonvt.gov/covid-19	https://vtdigger.org/2020/07/31/are-masks-required-outdoors-and-other-faqs-on-vermonts-mask-requirement/	https://accd.vermont.gov/covid-19/vermont-forward/business-operations
VIRGINIA	3.16	5.43	0	1	0	0	State at a whole implements restrictions and reopening orders. State does not allow local goverments to ease restrictions in a local area faster than the state reopening plan. However, if local goverments want to reopen at a slower rate the governor will support them. Haven't found any evidence of counties opening slower. Website design is alright, however, it would be great if there was a direct…	https://www.virginia.gov/coronavirus/	https://www.virginia.gov/coronavirus/forwardvirginia/faq/?1	https://www.virginia.gov/coronavirus/forwardvirginia/	https://www.virginia.gov/coronavirus/forwardvirginia-phase-two/	https://www.virginia.gov/local-government/
WASHINGTON	1.42	1.42	1	0	0	1	State at whole implements restrictions and reopening orders for different regions. Each region countains multiple counties. State switching to county based reopening in ~ March. Washington uses the roadmap to recovery approach. There isn't much of a need for individual local goverment issued restrictions as the state restrictions are fairly stringent. Website navigation is very intuitive and it w…	https://coronavirus.wa.gov/	https://coronavirus.wa.gov/what-you-need-know/safe-start/whats-open	https://coronavirus.wa.gov/what-you-need-know/roadmap-recovery-metrics	https://coronavirus.wa.gov/what-you-need-know/safe-start	https://www.governor.wa.gov/issues/issues/covid-19-resources/covid-19-reopening-guidance-businesses-and-workers	https://www.seattletimes.com/seattle-news/health/coronavirus-daily-news-updates-may-11-what-to-know-today-about-covid-19-in-the-seattle-area-washington-state-and-the-nation/
WEST VIRGINIA	4.37	4.37	1	1	0	0	State at a whole implements orders, however, the state also implements orders for specific counties, as well as uses their alert system map to assign varying levels of restrictions for different counties depending on the % SARS-CoV-2 positivity. The city of Morgantown (where the University of WV is located) enacted their own seperate series of NPI orders more restrictive than the state's. Website…	https://dhhr.wv.gov/COVID-19/Pages/default.aspx	https://governor.wv.gov/The-Comeback/Pages/default.aspx	https://governor.wv.gov/Pages/WV-COVID-19-actions-and-executive-orders.aspx	https://dhhr.wv.gov/COVID-19/pages/updates-and-news.aspx	https://dhhr.wv.gov/COVID-19/Pages/communities.aspx	http://www.morgantownwv.gov/557/COVID-19-Coronavirus-Response
WISCONSIN	6.42	6.42	0	1	1	0	State at a whole implements orders. Due to the fact that the governor's NPI orders were lifted by the congress back in late spring of 2020, many counties, cities and towns throughout WI implemented their own restrictions and were encouraged to do so by the gov. Website navigation is fair, although the information is available, it is all through downloadable pdfs and the orders have to be really r…	https://govstatus.egov.com/wi-covid-19	https://govstatus.egov.com/wi-covid-19-press-releases	https://www.dhs.wisconsin.gov/covid-19/index.htm	https://www.dhs.wisconsin.gov/covid-19/local.htm	https://www.dhs.wisconsin.gov/covid-19/community.htm
WYOMING	5.15	5.15	1	1	1	0	State at whole implements orders, and gives guidance for individual county level restrictions, however, local goverments have the ability to request more or less stringent restrictions depending on if they qualify based on the risk level that is determined by the state. Website navigation is fair. Orders and guidance are easy to find on the covid homepage. The issue is that the guidance mostly ha…	https://health.wyo.gov/publichealth/infectious-disease-epidemiology-unit/disease/novel-coronavirus/covid-19-orders-and-guidance/	https://health.wyo.gov/publichealth/infectious-disease-epidemiology-unit/disease/novel-coronavirus/	https://covid19.wyo.gov/home	https://covid19.wyo.gov/governors-orders

### Sheet: metadata
We are committed to sharing our data for educational use, however, we ask that you attribute our data and keep in mind that this work is licensed under a Creative Commons Attribution-ShareAlike 4.0 International License. See our Github repository readme.md at https://github.com/Lakdawala-Lab/PHIGHTCOVID_StNPI_Publ2021 for how to cite our work.
Data accessed by: Annika Avery
Affiliation: University of Pittsburgh
Project: PHIGHT COVID
Column/Field
TIME_FIND_RESTRICTIONS	Information
TIME_FIND_STvCNTY	The amount of time it took to find the current state COVID-19 restrictions in place.
ST_ISSUED_CNTY_ODR	The amount of time it took to determine if state government order apply statewide or were county-specific
CNTY/CITY_ISSUED_CNTY/CITY_ODR	The state issued a COVID-19 NPI order that affects specific counties instead of the whole state
ST_ODR_CTRL_TO_CNTY	Field given a 1 if there was any instance of a county or a city within a state that issued a COVID-19 NPI order independent of the state government that affects that specific county or city only
SUPERB_SITE_NAV	The state government issues a COVID-19 order that essentially gives counties or cities within the state the power to make their own decisions regarding implementation of COVID-19 NPIs
COMMENTS	As of the date the website was accessed on 2/17/2021, state websites that were easy to naviagte and find restrictions for are marked with a 1
SOURCE1	Our recorded comments regarding the information available, how restrictions were found and/or website navigation. All comments were written down at the time and on the date the data was accessed
SOURCE2	Sources used to find the data recorded here in this table.
SOURCE3	Sources used to find the data recorded here in this table.
SOURCE4	Sources used to find the data recorded here in this table.
SOURCE5	Sources used to find the data recorded here in this table.
SOURCE6	Sources used to find the data recorded here in this table.
SOURCE7	Sources used to find the data recorded here in this table.
	Sources used to find the data recorded here in this table.
